# Individualized dynamic risk assessment for multiple myeloma

**DOI:** 10.1101/2024.04.01.24305024

**Authors:** Carl Murie, Serdar Turkarslan, Anoop Patel, David G. Coffey, Pamela S. Becker, Nitin S. Baliga

## Abstract

**Background:** Individualized treatment decisions for patients with multiple myeloma (MM) requires accurate risk stratification that takes into account patient-specific consequences of genetic abnormalities and tumor microenvironment on disease outcome and therapy responsiveness.

**Methods:** Previously, SYstems Genetic Network AnaLysis (SYGNAL) of multi-omics tumor profiles from 881 MM patients generated the mmSYGNAL network, which uncovered different causal and mechanistic drivers of genetic programs associated with disease progression across MM subtypes. Here, we have trained a machine learning (ML) algorithm on activities of mmSYGNAL programs within individual patient tumor samples to develop a risk classification scheme for MM that significantly outperformed cytogenetics, International Staging System, and multi-gene biomarker panels in predicting risk of PFS across four independent patient cohorts.

**Results:** We demonstrate that, unlike other tests, mmSYGNAL can accurately predict disease progression risk at primary diagnosis, pre- and post-transplant and even after multiple relapses, making it useful for individualized dynamic risk assessment throughout the disease trajectory.

**Conclusion:** mmSYGNAL provides improved individualized risk stratification that accounts for a patient’s distinct set of genetic abnormalities and can monitor risk longitudinally as each patient’s disease characteristics change.
