## Supplementary material for "Individualized dynamic risk assessment for multiple myeloma": Table of GSEA cancer related results

program	risk association	database	enrichment	disease	drug	drug target	mechanism	enrichment FDR	gene_ratio	description	genes	source	GO	subtypes
Pr-0	under	curatec2d	MITSIADES_RESPONSE_TO_APLIDIN_UP	multiple myeloma	Aplidin (Plitidepsin)	EEF1A2	Elongation factor 1-alpha 2 inhibitor	5.37280159607689E-10	29/278	Genes up-regulated in the MM1S cells (multiple myeloma) after treatment with aplidin . Aplidin exhibits, at clinically achievable concentrations, potent in vitro activity against primary MM tumor cells and a broad spectrum of human MM cell lines, including cells resistant to conventional (e.g., dexamethasone, alkylating agents, and anthracyclines) or novel (e.g., thalidomide and bortezomib) anti-…	GABARAPL1/MAFF/JMJD6/NR1D1/SNRK/SUPT6H/ARID3B/CENPC/DNAJB6/SLC35A2/RIOK3/ARIH1/OSER1/HBP1/BBC3/BCL2L11/BACH1/SPATA2/MAP2K3/TOMM34/MAP1LC3B/GTF2B/C16orf72/FOXO1/JARID2/MTMR6/FEM1C/KDM3A/PFKFB3/RORA	Pubmed 18593922	HISTONE MODIFICATION/AUTOPHAGOSOME ORGANIZATION/PROTEIN DEMETHYLATION/SELECTIVE AUTOPHAGY/AUTOPHAGY OF MITOCHONDRION/MACROAUTOPHAGY/ORGANELLE DISASSEMBLY/NEGATIVE REGULATION OF HISTONE MODIFICATION/VACUOLE ORGANIZATION/DEMETHYLATION/PROTEASOMAL PROTEIN CATABOLIC PROCESS/HISTONE METHYLATION/PROTEASOME MEDIATED UBIQUITIN DEPENDENT PROTEIN CATABOLIC PROCESS/MRNA PROCESSING/POSITIVE REGULATION OF AUT…	del(13)/del(1p)/amp(1q)/FGFR3/t(4;14)
Pr-0	under	curate2cd	PICCALUGA_ANGIOIMMUNOBLASTIC_LYMPHOMA_DN	angioimmunoblastic lymphoma	NA	NA	NA	1.88901072040872E-10	18/278	Down-regulated genes in angioimmunoblastic lymphoma (AILT) compared to normal T lymphocytes.	GABARAPL1/DNAJB6/ZFAND5/ZBTB10/HIPK1/HECA/CHD1/TP53INP2/IKZF5/TUBB2A/PELI1/PNPLA8/JMJD1C/ZFAND2A/HAUS3/C16orf72/FBXO33/KDM3A	Pubmed 18006812	HISTONE MODIFICATION/AUTOPHAGOSOME ORGANIZATION/PROTEIN DEMETHYLATION/SELECTIVE AUTOPHAGY/AUTOPHAGY OF MITOCHONDRION/MACROAUTOPHAGY/ORGANELLE DISASSEMBLY/NEGATIVE REGULATION OF HISTONE MODIFICATION/VACUOLE ORGANIZATION/DEMETHYLATION/PROTEASOMAL PROTEIN CATABOLIC PROCESS/HISTONE METHYLATION/PROTEASOME MEDIATED UBIQUITIN DEPENDENT PROTEIN CATABOLIC PROCESS/MRNA PROCESSING/POSITIVE REGULATION OF AUT…	del(13)/del(1p)/amp(1q)/FGFR3/t(4;14)
Pr-0	under	curate2cd	PODAR_RESPONSE_TO_ADAPHOSTIN_UP	multiple myeloma	Adaphostin (compound)		inhibit Bcr/Abl tyrosine kinase by altering the binding site of peptide substrates	4.52536829165908E-07	15/278	Up-regulated genes in MM1.S cells (multiple myeloma) treated with adaphostin [PubChem=387042], a tyrosine kinase inhibitor with anticancer properties. Finally, our data suggest that this mechanism may not only be restricted to MM but may also be important in a broad range of malignancies including erythroleukemia and solid tumors.	GABARAPL1/MAFF/ZFAND5/OSER1/HBP1/BBC3/CEBPG/BACH1/TUBB2A/ZBTB43/RB1CC1/MAP1LC3B/MBNL2/C16orf72/CCNG2	Pubmed 17308109	HISTONE MODIFICATION/AUTOPHAGOSOME ORGANIZATION/PROTEIN DEMETHYLATION/SELECTIVE AUTOPHAGY/AUTOPHAGY OF MITOCHONDRION/MACROAUTOPHAGY/ORGANELLE DISASSEMBLY/NEGATIVE REGULATION OF HISTONE MODIFICATION/VACUOLE ORGANIZATION/DEMETHYLATION/PROTEASOMAL PROTEIN CATABOLIC PROCESS/HISTONE METHYLATION/PROTEASOME MEDIATED UBIQUITIN DEPENDENT PROTEIN CATABOLIC PROCESS/MRNA PROCESSING/POSITIVE REGULATION OF AUT…	del(13)/del(1p)/amp(1q)/FGFR3/t(4;14)
Pr-0	under	curate2cd	CONCANNON_APOPTOSIS_BY_EPOXOMICIN_UP	neuroblastoma	Epoxomicin	NA	proteasome inhibitor primarily affecting the chymotryptic-like activity	3.25865463533202E-05	16/278	Genes up-regulated in SH-SY5Y cells (neuroblastoma) after treatment with epoxomicin [PubChem=3035402], a protease inhibitor causing apoptosis.	GABARAPL1/MAFF/JMJD6/SNRK/DNAJB6/PRDM2/BBC3/BCL2L11/CEBPG/SPATA2/DNAJC2/CASP7/MAP1LC3B/PSMD12/GDF15/SYNJ2	Pubmed 16983338	HISTONE MODIFICATION/AUTOPHAGOSOME ORGANIZATION/PROTEIN DEMETHYLATION/SELECTIVE AUTOPHAGY/AUTOPHAGY OF MITOCHONDRION/MACROAUTOPHAGY/ORGANELLE DISASSEMBLY/NEGATIVE REGULATION OF HISTONE MODIFICATION/VACUOLE ORGANIZATION/DEMETHYLATION/PROTEASOMAL PROTEIN CATABOLIC PROCESS/HISTONE METHYLATION/PROTEASOME MEDIATED UBIQUITIN DEPENDENT PROTEIN CATABOLIC PROCESS/MRNA PROCESSING/POSITIVE REGULATION OF AUT…	del(13)/del(1p)/amp(1q)/FGFR3/t(4;14)
Pr-0	under	curate2cd	BLUM_RESPONSE_TO_SALIRASIB_UP	cancer cell lines	Salirasib	HRAS, KRAS, NRAS	RAS inhibitor	0.000148810741453	15/278	Selected genes up-regulated in response to the Ras inhibitor salirasib [PubChem=5469318] in a panel of cancer cell lines with constantly active HRAS [GeneID=3265]. Our results suggest that cancer patients with deregulated Ras pathway tumors might benefit from FTS treatment.	MAFF/MAPK6/SUPV3L1/SIAH1/SLC35A2/RIOK3/CEBPG/BACH1/USP3/TP53BP2/RELA/MAP1LC3B/GOLGB1/MKNK2/KCMF1	Pubmed 17409441	HISTONE MODIFICATION/AUTOPHAGOSOME ORGANIZATION/PROTEIN DEMETHYLATION/SELECTIVE AUTOPHAGY/AUTOPHAGY OF MITOCHONDRION/MACROAUTOPHAGY/ORGANELLE DISASSEMBLY/NEGATIVE REGULATION OF HISTONE MODIFICATION/VACUOLE ORGANIZATION/DEMETHYLATION/PROTEASOMAL PROTEIN CATABOLIC PROCESS/HISTONE METHYLATION/PROTEASOME MEDIATED UBIQUITIN DEPENDENT PROTEIN CATABOLIC PROCESS/MRNA PROCESSING/POSITIVE REGULATION OF AUT…	del(13)/del(1p)/amp(1q)/FGFR3/t(4;14)
Pr-0	under	curate2cd	OSMAN_BLADDER_CANCER_DN	bladder cancer	NA	NA	NA	0.01096029503487	16/278	Genes down-regulated in blood samples from bladder cancer patients.	GABARAPL1/PPTC7/SNIP1/SIAH1/SIN3A/ADNP2/OSER1/SPATA2/SAP30BP/RIPK1/SDE2/ZFAND2A/OSBPL2/SERTAD2/HNRNPM/KCMF1	Pubmed 16740760	HISTONE MODIFICATION/AUTOPHAGOSOME ORGANIZATION/PROTEIN DEMETHYLATION/SELECTIVE AUTOPHAGY/AUTOPHAGY OF MITOCHONDRION/MACROAUTOPHAGY/ORGANELLE DISASSEMBLY/NEGATIVE REGULATION OF HISTONE MODIFICATION/VACUOLE ORGANIZATION/DEMETHYLATION/PROTEASOMAL PROTEIN CATABOLIC PROCESS/HISTONE METHYLATION/PROTEASOME MEDIATED UBIQUITIN DEPENDENT PROTEIN CATABOLIC PROCESS/MRNA PROCESSING/POSITIVE REGULATION OF AUT…	del(13)/del(1p)/amp(1q)/FGFR3/t(4;14)
Pr-0	under	curate2cd	DEURIG_T_CELL_PROLYMPHOCYTIC_LEUKEMIA_DNT-cell prolymphocytic leukemia (T-PLL) I	leukemia	NA	NA	NA	0.04301900422005	12/278	Genes down-regulated in T-PLL cells (T-cell prolymphocytic leukemia) bearing the inv(14)/t(14:14) chromosomal aberration.	SNRK/CYLD/ZNF292/DNAJB6/PSME4/CUL5/ZBTB43/HSF2/GTF2B/HAUS3/CIR1/RORA	Pubmed 17713554	HISTONE MODIFICATION/AUTOPHAGOSOME ORGANIZATION/PROTEIN DEMETHYLATION/SELECTIVE AUTOPHAGY/AUTOPHAGY OF MITOCHONDRION/MACROAUTOPHAGY/ORGANELLE DISASSEMBLY/NEGATIVE REGULATION OF HISTONE MODIFICATION/VACUOLE ORGANIZATION/DEMETHYLATION/PROTEASOMAL PROTEIN CATABOLIC PROCESS/HISTONE METHYLATION/PROTEASOME MEDIATED UBIQUITIN DEPENDENT PROTEIN CATABOLIC PROCESS/MRNA PROCESSING/POSITIVE REGULATION OF AUT…	del(13)/del(1p)/amp(1q)/FGFR3/t(4;14)
Pr-3	under	curate2cd	PICCALUGA_ANGIOIMMUNOBLASTIC_LYMPHOMA_DN	angioimmunoblastic lymphoma	NA	NA	NA	0.001423874574222	9/177	Down-regulated genes in angioimmunoblastic lymphoma (AILT) compared to normal T lymphocytes.	TRA2B/MEX3C/PIGA/RSRC2/GABARAPL1/JUND/COG3/PCIF1/SETD2	Pubmed 18006812	NA	t(4;14)
Pr-15	under	curate2cd	PICCALUGA_ANGIOIMMUNOBLASTIC_LYMPHOMA_DN	angioimmunoblastic lymphoma	NA	NA	NA	0.037111882870068	6/90	Down-regulated genes in angioimmunoblastic lymphoma (AILT) compared to normal T lymphocytes.	IER5/MPZL3/MYLIP/SLC30A1/PDE4D/SIK1	Pubmed 18006812	NA	agnostic/del(13)/amp(1q)/FGFR3/t(4;14)
Pr-29	under	curate2cd	PICCALUGA_ANGIOIMMUNOBLASTIC_LYMPHOMA_DN	angioimmunoblastic lymphoma	NA	NA	NA	0.001123922241418	6/44	Down-regulated genes in angioimmunoblastic lymphoma (AILT) compared to normal T lymphocytes.	PDGFRA/LAMA4/EMCN/PLPP3/ADAMTS9/LAMB1	Pubmed 18006812	FAT CELL DIFFERENTIATION/REGULATION OF EPITHELIAL CELL MIGRATION/POSITIVE REGULATION OF EPITHELIAL CELL MIGRATION/TISSUE MIGRATION/RESPONSE TO PEPTIDE HORMONE/AMEBOIDAL TYPE CELL MIGRATION/EXTERNAL ENCAPSULATING STRUCTURE ORGANIZATION/RESPONSE TO PEPTIDE/REGULATION OF LIPID METABOLIC PROCESS	del(1p)/t(4;14)
Pr-29	under	curate2cd	DELYS_THYROID_CANCER_DN	papillary thyroid carcinoma (PTC) c	NA	NA	NA	0.001307319527989	6/44	Genes down-regulated in papillary thyroid carcinoma (PTC) compared to normal tissue.	EMCN/FBLN1/LAMA2/AKR1C1/EGR2/TLE4	Pubmed 17621275	FAT CELL DIFFERENTIATION/REGULATION OF EPITHELIAL CELL MIGRATION/POSITIVE REGULATION OF EPITHELIAL CELL MIGRATION/TISSUE MIGRATION/RESPONSE TO PEPTIDE HORMONE/AMEBOIDAL TYPE CELL MIGRATION/EXTERNAL ENCAPSULATING STRUCTURE ORGANIZATION/RESPONSE TO PEPTIDE/REGULATION OF LIPID METABOLIC PROCESS	del(1p)/t(4;14)
Pr-44	over	curate2cd	MAYBURD_RESPONSE_TO_L663536_DN	lung cancer	MK-886	FLAP	inhibitor of leukotriene biosynthesis	0.038866612524344	4/99	Genes down-regulated in H720 cells (lung cancer) after treatment with L663536 (MK886) [PubChem=105049], an inhibitor of leukotriene biosynthesis.	HMMR/SNX5/SELENOT/HSDL2			Del(13)
Pr-86	under	curate2cd	REN_ALVEOLAR_RHABDOMYOSARCOMA_DN	Alveolar rhabdomyosarcomas (ARMS)	NA	NA	NA	0.004773148620866	9/86	Genes commonly down-regulated in human alveolar rhabdomyosarcoma (ARMS) and its mouse model overexpressing PAX3-FOXO1 [GeneID=5077;2308] fusion.	TMEM9B/CTTN/CAST/B4GALT1/LPP/GRAMD2B/PDLIM5/VOPP1/SFXN3	Pubmed 18701482	ACTIN CYTOSKELETON REORGANIZATION	amp(1q)
Pr-86	under	curatec2d	MITSIADES_RESPONSE_TO_APLIDIN_UP	multiple myeloma	Aplidin (Plitidepsin)	EEF1A2	Elongation factor 1-alpha 2 inhibitor	0.022267284128751	8/86	Genes up-regulated in the MM1S cells (multiple myeloma) after treatment with aplidin . Aplidin exhibits, at clinically achievable concentrations, potent in vitro activity against primary MM tumor cells and a broad spectrum of human MM cell lines, including cells resistant to conventional (e.g., dexamethasone, alkylating agents, and anthracyclines) or novel (e.g., thalidomide and bortezomib) anti-…	PLIN2/SCNN1A/MKRN1/KSR1/LDLR/STK17A/MYLIP/IGF1	Pubmed 18593922	ACTIN CYTOSKELETON REORGANIZATION	amp(1q)
Pr-104	under	curate2cd	REN_ALVEOLAR_RHABDOMYOSARCOMA_DN	Alveolar rhabdomyosarcomas (ARMS)	NA	NA	NA	0.004909113764598	11/102	Genes commonly down-regulated in human alveolar rhabdomyosarcoma (ARMS) and its mouse model overexpressing PAX3-FOXO1 [GeneID=5077;2308] fusion.	SEC24A/YIPF5/SQOR/IL13RA1/CREB3L2/ELL2/GLRX/AVPI1/REEP5/EFEMP1/TMED3	Pubmed 18701482	NA	agnostic/del(13)/del(1p)/amp(1q)/FGFR3/t(4;14)
Pr-110	under	curate2cd	REN_ALVEOLAR_RHABDOMYOSARCOMA_DN	Alveolar rhabdomyosarcomas (ARMS)	NA	NA	NA	0.017204677071935	5/126	Genes commonly down-regulated in human alveolar rhabdomyosarcoma (ARMS) and its mouse model overexpressing PAX3-FOXO1 [GeneID=5077;2308] fusion.	ALCAM/TIFA/NR3C2/KAT2B/PLCL1	Pubmed 18701482	NA	agnostic/amp(1q)
